# Diagnosing pulmonary tuberculosis using sequence-specific purification of urine cell-free DNA

**DOI:** 10.1101/2021.01.19.21249296

**Authors:** Amy Oreskovic, Nuttada Panpradist, Diana Marangu, M. William Ngwane, Zanele P. Magcaba, Sindiswa Ngcobo, Zinhle Ngcobo, David J. Horne, Douglas P.K. Wilson, Adrienne E. Shapiro, Paul K. Drain, Barry R. Lutz

## Abstract

Transrenal urine cell-free DNA (cfDNA) is a promising tuberculosis (TB) biomarker, but is challenging to detect because of the short length (<100 bp) and low concentration of TB-specific fragments. We aimed to improve the diagnostic sensitivity of TB urine cfDNA by increasing recovery of short fragments during sample preparation. We developed a highly sensitive sequence-specific purification method that uses hybridization probes immobilized on magnetic beads to capture short TB cfDNA (50 bp) with 91.8% average efficiency. Combined with short-target PCR, the assay limit of detection was ≤5 copies of cfDNA in 10 mL urine. In a clinical cohort study in South Africa, our urine cfDNA assay had 83.7% sensitivity (95% CI: 71.0– 91.5%) and 100% specificity (95% CI: 86.2–100%) for diagnosis of active pulmonary TB when using sputum Xpert MTB/RIF as the reference standard. The detected cfDNA concentration was 0.14–2804 copies/mL (median 14.6 copies/mL) and was inversely correlated with CD4 count and days to culture positivity. Sensitivity was non-significantly higher in HIV-positive (88.2%) compared to HIV-negative patients (73.3%), and was not dependent on CD4 count. Sensitivity remained high in sputum smear-negative (76.0%) and urine LAM-negative (76.5%) patients. With improved sample preparation, urine cfDNA is a viable biomarker for TB diagnosis. Our assay has the highest reported accuracy of any TB urine cfDNA test to date and has the potential to enable rapid non-sputum-based TB diagnosis across key underserved patient populations.
