## Supplemental Dataset S1 for "Diagnosing pulmonary tuberculosis using sequence-specific purification of urine cell-free DNA"

### Sheet: results
DATASET S1: Full results of urine cfDNA testing for each participant, including paired clinical data and detected TB-specific cfDNA concentration.
Sample #	TB status	Result by replicate									Result by participant					Demographic and clinical data
		Positive defined as ≥1 copy of TB cfDNA detected AND Tm matching expected TB amplicon									Positive replicates	TB cfDNA status (+/-)	Accuracy	Copies detected
		#1			#2			#3
		Copies detected	Correct Tm?	Result (+/-)	Copies detected	Correct Tm?	Result (+/-)	Copies detected	Correct Tm?	Result (+/-)		Positive defined as ≥2 of 3 replicates with detected TB cfDNA		Mean	SD	Sex	HIV status	CD4 count	History of prior TB	Days of TB treatment	Xpert result	Culture result	Days to culture positivity	AFB smear result	Alere LAM result
1	healthy control (USA)	0	n/a	-	0	n/a	-	0	n/a	-	0	-	true negative	0	0	male	unknown	unknown	no	n/a	No result	No result	n/a	No result	No result
2	healthy control (USA)	0	n/a	-	0	n/a	-	0	n/a	-	0	-	true negative	0	0	male	unknown	unknown	no	n/a	No result	No result	n/a	No result	No result
3	healthy control (USA)	0	n/a	-	2.3228	yes	+	0	n/a	-	1	-	true negative	0.774266	1.34107	male	unknown	unknown	no	n/a	No result	No result	n/a	No result	No result
4	healthy control (USA)	0	n/a	-	0	n/a	-	0	n/a	-	0	-	true negative	0	0	male	unknown	unknown	no	n/a	No result	No result	n/a	No result	No result
5	healthy control (USA)	0	n/a	-	0	n/a	-	0	n/a	-	0	-	true negative	0	0	female	unknown	unknown	no	n/a	No result	No result	n/a	No result	No result
6	healthy control (USA)	0	n/a	-	0	n/a	-	0	n/a	-	0	-	true negative	0	0	female	unknown	unknown	no	n/a	No result	No result	n/a	No result	No result
7	healthy control (USA)	0	n/a	-	0	n/a	-	0	n/a	-	0	-	true negative	0	0	male	unknown	unknown	no	n/a	No result	No result	n/a	No result	No result
8	healthy control (USA)	0	n/a	-	0	n/a	-	0	n/a	-	0	-	true negative	0	0	male	unknown	unknown	no	n/a	No result	No result	n/a	No result	No result
9	healthy control (USA)	0	n/a	-	0	n/a	-	0	n/a	-	0	-	true negative	0	0	male	unknown	unknown	no	n/a	No result	No result	n/a	No result	No result
10	healthy control (USA)	0	n/a	-	0	n/a	-	0	n/a	-	0	-	true negative	0	0	male	unknown	unknown	no	n/a	No result	No result	n/a	No result	No result
11	healthy control (USA)	0	n/a	-	0	n/a	-	0	n/a	-	0	-	true negative	0	0	male	unknown	unknown	no	n/a	No result	No result	n/a	No result	No result
12	healthy control (USA)	3.153	no	-	4.24554	no	-	0	n/a	-	0	-	true negative	2.46618	2.20453	female	unknown	unknown	no	n/a	No result	No result	n/a	No result	No result
13	healthy control (USA)	0	n/a	-	0	n/a	-	0	n/a	-	0	-	true negative	0	0	female	unknown	unknown	no	n/a	No result	No result	n/a	No result	No result
14	healthy control (USA)	0	n/a	-	0	n/a	-	0	n/a	-	0	-	true negative	0	0	female	unknown	unknown	no	n/a	No result	No result	n/a	No result	No result
15	TB-negative control (South Africa)	0	n/a	-	0	n/a	-	0	n/a	-	0	-	true negative	0	0	female	+	1356	no	0	No result	Negative	n/a	Negative	Negative
16	TB-negative control (South Africa)	0	n/a	-	0	n/a	-	0	n/a	-	0	-	true negative	0	0	female	+	259	no	0	No result	Negative	n/a	Negative	Negative
17	TB-negative control (South Africa)	0	n/a	-	8.2444	no	-	<1	yes	-	0	-	true negative	4.1222	5.82967	female	+	808	no	0	No result	Negative	n/a	Negative	Negative
18	TB-negative control (South Africa)	0	n/a	-	0	n/a	-	0	n/a	-	0	-	true negative	0	0	male	+	766	yes	0	No result	Negative	n/a	Negative	Negative
19	TB-negative control (South Africa)	0	n/a	-	0	n/a	-	0	n/a	-	0	-	true negative	0	0	male	+	16	no	0	No result	Negative	n/a	Negative	Negative
20	TB-negative control (South Africa)	0	n/a	-	0	n/a	-	0	n/a	-	0	-	true negative	0	0	female	+	256	yes	0	No result	Negative	n/a	No result	Negative
21	TB-negative control (South Africa)	0	n/a	-	0	n/a	-	0	n/a	-	0	-	true negative	0	0	female	+	290	no	0	No result	No result	n/a	No result	Negative
22	TB-negative control (South Africa)	0	n/a	-	0	n/a	-	0	n/a	-	0	-	true negative	0	0	female	+	201	yes	0	No result	Negative	n/a	No result	Negative
23	TB-negative control (South Africa)	0	n/a	-	0	n/a	-	2.66681	yes	+	1	-	true negative	0.888936	1.53968	female	+	345	yes	0	No result	Negative	n/a	No result	Negative
24	TB-negative control (South Africa)	0	n/a	-	0	n/a	-	0	n/a	-	0	-	true negative	0	0	female	+	684	yes	0	No result	Negative	n/a	No result	Negative
25	TB-positive (South Africa)	1975	yes	+	2718.52	yes	+	1937.59	yes	+	3	+	true positive	2210.37	440.469	female	+	545	yes	0	Positive	Positive	14	Positive (3+)	Negative
26	TB-positive (South Africa)	21.09	yes	+	211.081	yes	+	35.0387	yes	+	3	+	true positive	89.07	105.895	female	+	42	no	3	Positive	Positive	35	Negative	Positive (2+)
27	TB-positive (South Africa)	1.595	no	-	1.67483	yes	+	0	n/a	-	1	-	false negative	1.08994	0.944762	female	-	unknown	no	0	Positive	Negative	n/a	Negative	Negative
28	TB-positive (South Africa)	0	n/a	-	0	n/a	-	0	n/a	-	0	-	false negative	0	0	female	-	unknown	no	0	Positive	Positive	20	Negative	Negative
29	TB-positive (South Africa)	4.372	yes	+	28.1478	yes	+	10.6695	yes	+	3	+	true positive	14.3965	12.3183	female	+	475	yes	0	Positive	Positive	19	Positive (1+)	Negative
30	TB-positive (South Africa)	39.0584	yes	+	15.4696	yes	+	63.2036	yes	+	3	+	true positive	39.2438	23.8675	male	+	41	yes	0	Positive	Negative	n/a	Negative	Negative
31	TB-positive (South Africa)	95.29	yes	+	577.695	yes	+	386.638	yes	+	3	+	true positive	353.208	242.934	male	+	42	no	2	Positive	Negative	n/a	Negative	Negative
32	TB-positive (South Africa)	17090	yes	+	40279.6	yes	+	26763.4	yes	+	3	+	true positive	28044.3	11647.7	female	+	43	yes	0	Positive	No result	n/a	Negative	Positive (2+)
33	TB-positive (South Africa)	4.73	yes	+	4.39303	yes	+	214.697	yes	+	3	+	true positive	74.6067	121.322	female	-	unknown	no	0	Positive	Positive	17	Negative	Negative
34	TB-positive (South Africa)	399.8	yes	+	27.4392	yes	+	128.421	yes	+	3	+	true positive	185.22	192.569	female	+	75	yes	0	Positive	Positive	8	Positive (1+)	Positive (2+)
35	TB-positive (South Africa)	0	n/a	-	0	n/a	-	1.8125	yes	+	1	-	false negative	0.604165	1.04644	male	+	47	yes	0	Positive	Positive	16	Negative	Negative
36	TB-positive (South Africa)	0	n/a	-	0	n/a	-	0	n/a	-	0	-	false negative	0	0	female	+	577	no	0	Positive	No result	n/a	No result	Negative
37	TB-positive (South Africa)	22.0011	yes	+	2481.72	yes	+	771.19	yes	+	3	+	true positive	1091.64	1260.78	female	+	89	no	3	Positive	Positive	10	No result	Positive (3+)
38	TB-positive (South Africa)	0	n/a	-	2.17161	yes	+	2.00533	yes	+	2	+	true positive	1.39232	1.20864	female	+	553	no	0	Positive	Negative	n/a	Negative	Negative
39	TB-positive (South Africa)	0	n/a	-	0	n/a	-	0	n/a	-	0	-	false negative	0	0	female	-	unknown	no	0	Positive	No result	n/a	Negative	Negative
40	TB-positive (South Africa)	0	n/a	-	0	n/a	-	0	n/a	-	0	-	false negative	0	0	male	+	499	yes	0	Positive	Positive	14	Negative	Negative
41	TB-positive (South Africa)	2226.66	yes	+	4434.46	yes	+	3689.08	yes	+	3	+	true positive	3450.07	1123.14	male	+	18	yes	0	Positive	Positive	8	Negative	Positive (2+)
42	TB-positive (South Africa)	658.018	yes	+	808.652	yes	+	921.863	yes	+	3	+	true positive	796.178	132.364	male	+	61	no	3	Positive	Positive	16	No result	Positive (3+)
43	TB-positive (South Africa)	5831.59	yes	+	3653.12	yes	+	2954.72	yes	+	3	+	true positive	4146.48	1500.55	male	-	unknown	yes	0	Positive	Positive	5	Positive (3+)	Negative
44	TB-positive (South Africa)	17.3079	yes	+	13.1045	yes	+	0	n/a	-	2	+	true positive	10.1375	9.02735	male	-	unknown	yes	0	Positive	Positive	10	Positive (2+)	Negative
45	TB-positive (South Africa)	<1	yes	-	0	n/a	-	3.17613	yes	+	1	-	false negative	1.58806	2.24586	male	-	unknown	no	0	Positive	Positive	8	Negative	Negative
46	TB-positive (South Africa)	45.5672	yes	+	24.4724	yes	+	46.928	yes	+	3	+	true positive	38.9892	12.5903	male	-	unknown	no	0	Positive	No result	n/a	Positive (3+)	Negative
47	TB-positive (South Africa)	387.353	yes	+	351.128	yes	+	380.456	yes	+	3	+	true positive	372.979	19.2351	male	-	unknown	no	0	Positive	Positive	17	Negative	Negative
48	TB-positive (South Africa)	444.792	yes	+	819.455	yes	+	465.605	yes	+	3	+	true positive	576.617	210.561	male	+	18	yes	0	Positive	Positive	15	Negative	Positive (1+)
49	TB-positive (South Africa)	5.98753	yes	+	3.10457	yes	+	2.66197	yes	+	3	+	true positive	3.91802	1.80586	female	+	161	no	3	Positive	Negative	n/a	Negative	Negative
50	TB-positive (South Africa)	43.6974	yes	+	88.4688	yes	+	351.734	yes	+	3	+	true positive	161.3	166.433	female	+	101	no	3	Positive	Negative	n/a	Negative	Negative
51	TB-positive (South Africa)	0.865436	yes	-	5.00387	yes	+	7.92746	yes	+	2	+	true positive	4.59892	3.54839	female	+	350	no	0	Positive	Positive	8	Positive (2+)	Negative
52	TB-positive (South Africa)	45.1532	yes	+	1150.9	yes	+	292.969	yes	+	3	+	true positive	496.341	580.25	male	-	unknown	no	0	Positive	Positive	5	Positive (3+)	Negative
53	TB-positive (South Africa)	392.268	yes	+	1754.42	yes	+	1966.85	yes	+	3	+	true positive	1371.18	854.388	male	+	2	no	3	Positive	Positive	15	Negative	Positive (3+)
54	TB-positive (South Africa)	2.23507	yes	+	0	n/a	-	<1	yes	-	1	-	false negative	1.11753	1.58043	male	+	102	no	0	Positive	Negative	n/a	No result	Negative
55	TB-positive (South Africa)	218.786	yes	+	329.729	yes	+	161.076	yes	+	3	+	true positive	236.53	85.7152	male	+	24	no	0	Positive	Positive	n/a	Positive (1+)	Negative
56	TB-positive (South Africa)	139.307	yes	+	235.495	yes	+	38.3219	yes	+	3	+	true positive	137.708	98.5965	female	+	329	yes	0	Positive	Positive	6	Positive (3+)	Positive (1+)
57	TB-positive (South Africa)	2.34773	yes	+	8.20814	yes	+	1.1351	yes	+	3	+	true positive	3.89699	3.78248	male	+	81	yes	0	Positive	No result	n/a	Negative	Negative
58	TB-positive (South Africa)	956.858	yes	+	1100.3	yes	+	954.543	yes	+	3	+	true positive	1003.9	83.4935	male	-	unknown	yes	0	Positive	Negative	n/a	Negative	Negative
59	TB-positive (South Africa)	14.44	yes	+	27.1598	yes	+	9.61812	yes	+	3	+	true positive	17.0727	9.06235	male	-	unknown	no	0	Positive	Positive	22	Negative	Negative
60	TB-positive (South Africa)	1.697	yes	+	3.11372	yes	+	10.27	yes	+	3	+	true positive	5.02692	4.59559	female	+	222	no	0	Positive	Positive	22	Positive (3+)	Negative
61	TB-positive (South Africa)	4.617	yes	+	0	n/a	-	3.51577	yes	+	2	+	true positive	2.71092	2.41143	male	+	380	no	0	Positive	Positive	22	Negative	Negative
62	TB-positive (South Africa)	17980	yes	+	18839.7	yes	+	18783.4	yes	+	3	+	true positive	18534.4	480.924	male	+	5	no	1	Positive	No result	n/a	Positive (1+)	Positive (2+)
63	TB-positive (South Africa)	7.814	yes	+	4.81692	yes	+	7.48029	yes	+	3	+	true positive	6.70374	1.64253	male	-	unknown	yes	0	Positive	Positive	14	Positive (3+)	Negative
64	TB-positive (South Africa)	15.4914	yes	+	20.0851	yes	+	80.4061	yes	+	3	+	true positive	38.6608	36.2253	female	+	78	no	0	Positive	Positive	8	Negative	Negative
65	TB-positive (South Africa)	5257.53	yes	+	5320.61	yes	+	4484.02	yes	+	3	+	true positive	5020.72	465.866	male	-	unknown	no	2	Positive	Positive	8	Positive (3+)	Negative
66	TB-positive (South Africa)	3590.56	yes	+	2004.6	yes	+	1414.39	yes	+	3	+	true positive	2336.52	1125.41	female	+	17	no	0	Positive	No result	n/a	Positive (scanty)	Positive (1+)
67	TB-positive (South Africa)	4.963	yes	+	0	n/a	-	6.53437	yes	+	2	+	true positive	3.83246	3.41073	female	-	unknown	yes	0	Positive	Positive	5	No result	Negative
68	TB-positive (South Africa)	20.47	yes	+	71.9306	yes	+	45.3624	yes	+	3	+	true positive	45.921	25.7348	male	+	58	no	1	Positive	Positive	13	Negative	Positive (1+)
69	TB-positive (South Africa)	76.65	yes	+	118.061	yes	+	160.995	yes	+	3	+	true positive	118.569	42.175	female	+	115	no	2	Positive	Positive	9	Positive (1+)	Positive (3+)
70	TB-positive (South Africa)	165.3	yes	+	165.524	yes	+	106.337	yes	+	3	+	true positive	145.72	34.1071	male	+	265	no	0	Positive	Positive	4	Positive (3+)	Negative
71	TB-positive (South Africa)	1950	yes	+	3100.06	yes	+	3504.08	yes	+	3	+	true positive	2851.38	806.33	male	+	653	no	1	Positive	Positive	4	Positive (3+)	Positive (1+)
72	TB-positive (South Africa)	407	yes	+	1634.87	yes	+	1886.75	yes	+	3	+	true positive	1309.54	791.704	male	+	455	no	1	Positive	Positive	n/a	Negative	Negative
73	TB-positive (South Africa)	15.37	yes	+	24.7951	yes	+	43.6433	yes	+	3	+	true positive	27.9361	14.396	female	+	29	no	0	Positive	Positive	17	Positive (3+)	Positive (3+)
